# Contraception in breast cancer survivors from the FEERIC case-control study (performed on behalf of the Seintinelles research network)

**DOI:** 10.1101/2021.12.15.21267867

**Authors:** Clara Sebbag, Christine Rousset-Jablonski, Florence Coussy, Isabelle Ray-Coquard, Clémentine Garin, Clémence Evrevin, Aullène Toussaint, Marion Cessot, Julie Labrosse, Lucie Laot, Lauren Darrigues, Angélique Bobrie, William Jacot, Claire Sénéchal-Davin, Marc Espié, Sylvie Giacchetti, Patrick Charveriat, Geneviève Plu-Bureau, Lorraine Maitrot-Mantelet, Anne Gompel, Charles Chapron, Pietro Santulli, Bernard Asselain, Judicaël Hotton, Charles Coutant, Julien Guerin, Christine Decanter, Audrey Mailliez, Lidia Delrieu, Elise Dumas, Laura Sablone, Research Network Seintinelles, Fabien Reyal, Anne-Sophie Hamy

**Affiliations:** Department of Medical Oncology, Institut Curie, Paris, France; University Paris, Paris France; Residual Tumor & Response to Treatment Laboratory, RT2Lab, Translational Research Department, INSERM, U932 Immunity and Cancer, University Paris, Paris, France; INSERM U1290 RESearch on HealthcAre PErformance (RESHAPE), University Claude Bernard Lyon 1, Lyon, France; Department of Surgical Oncology, Centre Léon Bérard, Lyon, France; Department of Surgical Oncology, Institut Curie, Paris, France; University Paris, Paris France; Department of Medical Oncology, Institut du cancer de Montpellier, Montpellier, France; Department of Oncogenetics, Institut Bergonié, Bordeaux, France; Sénolopole, Hôpital Saint Louis, AP-HP, Paris, France; University Paris, Paris France; Department of Gynecology, Hôpital Cochin, Paris, France; University Paris, Paris France; Department of Biostatistics, Unicancer, Paris, France; Department of Surgical Oncology, Institut Godinot, Reims, France; Department of Surgical Oncology, Centre Georges-François Leclerc - Unicancer, Dijon, France; Clinical Research Department, Centre Georges-François Leclerc - Unicancer, Dijon, France; Data Factory, Data Office, Institut Curie, 25 rue d’Ulm, 75005 Paris, France; ART department, Centre Hospitalier Regional Lille, Lille, France; Department of Medical Oncology, Centre Oscar Lambert, Lille, France; Seintinelles Research Network, 40 Rue Rémy Dumoncel, 75014 Paris

**Keywords:** contraception, breast cancer, survivorship, contraceptive counseling, emergency contraception

## Abstract

**Objective:** To compare the prevalence of contraception in breast cancer (BC) patients at risk of unintentional pregnancy (*i*.*e*. not currently pregnant or trying to get pregnant) and matched controls.

**Design:** The FEERIC study (Fertility, Pregnancy, Contraception after BC in France) is a prospective, multicenter case-control study. Data were collected through online questionnaires completed on the Seintinelles* research platform.

**Setting:** Not applicable

**Patient(s):** BC patients aged 18-43 years, matched for age and parity to cancer-free volunteer controls in a 1:2 ratio.

**Intervention(s):** None

**Results:** In a population of 1278 women at risk of unintentional pregnancy, the prevalence of contraception at study inclusion did not differ significantly between cases (340/431, 78.9%) and controls (666/847, 78.6%, *p*=0.97). However, the contraceptive methods used were significantly different, with a higher proportion of copper IUD use in BC survivors (59.5% *versus* 25.0% in controls *p*<0.001). For patients at risk of unintentional pregnancy, receiving information about chemotherapy-induced ovary damage at BC diagnosis (OR= 2.47 95%CI [1.39 - 4.37] and anti-*HER2* treatment (OR=2.46, 95% CI [1.14 - 6.16]) were significantly associated with the use of a contraception in multivariate analysis.

**Discussion:** In this large French study, BC survivors had a prevalence of contraception use similar to that for matched controls, though almost one in five women at risk of unintentional pregnancy did not use contraception. Dedicated consultations at cancer care centers could further improve access to information and contraception counseling.
