## Supplemental Table 1 for "Contraception in breast cancer survivors from the FEERIC case-control study (performed on behalf of the Seintinelles research network)"

### Sheet: Table1_population_demographics_
Variable	Class	All	Cases	Controls	p
n=		1278	431	847
Age at study inclusion		37.1 (4.2)	37.18 (4.28)	37.00 (4.22)	0.494
Age at study inclusion	<30	98 (7.7)	36 (8.4)	62 (7.3)	0.424
	[30-35)	344 (26.9)	104 (24.1)	240 (28.3)
	[35-40)	514 (40.2)	177 (41.1)	337 (39.8)
	>=40	322 (25.2)	114 (26.5)	208 (24.6)
Study level	High-school diploma or lower	137 (10.7)	50 (11.6)	87 (10.3)	0.528
	University	1141 (89.3)	381 (88.4)	760 (89.7)
Profession (class)	Intermediate	547 (42.8)	189 (43.9)	358 (42.3)	0.847
	Low CSP or unemployed	124 (9.7)	42 (9.7)	82 (9.7)
	Superior	607 (47.5)	200 (46.4)	407 (48.1)
Marital status (current)	Single	258 (20.2)	77 (17.9)	181 (21.4)	0.161
	In a couple	1020 (79.8)	354 (82.1)	666 (78.6)
BMI (4 classes)	Underweight	61 (4.8)	23 (5.3)	38 (4.5)	0.007
	Normal weight	828 (64.8)	303 (70.3)	525 (62.0)
	Pre-obesity	260 (20.3)	74 (17.2)	186 (22.0)
	Obesity	129 (10.1)	31 (7.2)	98 (11.6)
Smoking status	Current	205 (16.0)	54 (12.5)	151 (17.8)	0.017
	Former	463 (36.2)	174 (40.4)	289 (34.1)
	Never	610 (47.7)	203 (47.1)	407 (48.1)
Comorbiditiy	No	839 (65.6)	305 (70.8)	534 (63.0)	0.007
	Yes	439 (34.4)	126 (29.2)	313 (37.0)
	Stroke	11	3	8
	VTE	32	11	21
	Hypertension	26	7	19
	Diabetes	6	2	4
	Dyslipidemia	37	7	30
	Thyroid disease	81	25	56
	Renal failure	3	0	3
	Depression	166	48	118
	Other	189	50	139
Comedication	No	981 (76.8)	321 (74.5)	660 (77.9)	0.191
	Yes	297 (23.2)	110 (25.5)	187 (22.1)
Previous pregnancy (at BC diagnosis)	No	353 (27.6)	118 (27.4)	235 (27.7)	0.942
	Yes	925 (72.4)	313 (72.6)	612 (72.3)
Familial history of BC	No	624 (48.8)	196 (45.5)	428 (50.5)	0.153
	At least 1 first-degree relative	255 (20.0)	97 (22.5)	158 (18.7)
	At least 1 second-degree relative	399 (31.2)	138 (32.0)	261 (30.8)
Gynecological follow-up	No	228 (17.8)	72 (16.7)	156 (18.4)	0.497
	Yes	1050 (82.2)	359 (83.3)	691 (81.6)

### Sheet: TableS2_reg_log_have_contra
					Univariate			Multivariate
Variable	Class	All	With contraception		OR	95% CI	p
Age at study inclusion (continuous)					0.91	[0.85 - 0.98]	0.011
Age at study inclusion	<30	34	30	88.2%	1
	[30-35)	97	89	91.8%	1.48	[0.37 - 5.07]	0.543
	[35-40)	163	134	82.2%	0.62	[0.17 - 1.71]	0.396
	>=40	109	87	79.8%	0.53	[0.15 - 1.52]	0.273
Study level	High-school diploma or lower	44	37	84.1%	1
	University	359	303	84.4%	1.02	[0.4 - 2.28]	0.957
Profession (class)	Intermediate	176	153	86.9%	1
	Low CSP or unemployed	40	34	0.85	0.85	[0.34 - 2.45]	0.747
	Superior	187	153	81.8%	0.68	[0.38 - 1.2]	0.182
Marital status (current)	Single	59	45	76.3%	1
	In a couple	344	295	85.8%	1.87	[0.93 - 3.6]	0.067
BMI (4 classes)	Underweight	21	16	76.2%	1
	Normal weight	287	242	84.3%	1.68	[0.53 - 4.54]	0.334
	Pre-obesity	69	61	88.4%	2.38	[0.65 - 8.19]	0.172
	Obesity	26	21	80.8%	1.31	[0.32 - 5.49]	0.703
Smoking status	Current	53	41	77.4%	1
	Former	164	138	84.1%	1.55	[0.7 - 3.3]	0.261
	Never	186	161	86.6%	1.88	[0.85 - 4.01]	0.106
Comorbidity	No	289	248	85.8%	1
	Yes	114	92	80.7%	0.69	[0.39 - 1.24]	0.205
Comedication	No	299	253	84.6%	1
	Yes	104	87	83.7%	0.93	[0.52 - 1.75]	0.816
Previous pregnancy (at BC diagnosis)	No	103	85	82.5%	1
	Yes	300	255	0.85	1.2	[0.65 - 2.15]	0.551
Previous children (at BC diagnosis)	No	135	114	84.4%	1
	Yes	268	226	84.3%	0.99	[0.55 - 1.74]	0.976
Number of children (3 classes)	0	135	114	84.4%	1
	1	91	78	85.7%	1.11	[0.53 - 2.39]	0.793
	More than 1	177	148	83.6%	0.94	[0.5 - 1.73]	0.843
Pregnancy desire (at BC diagnosis)	Attempting to conceive	39	31	79.5%	1
	Would like children in the future	156	136	87.2%	1.75	[0.67 - 4.24]	0.225
	None	188	155	82.4%	1.21	[0.48 - 2.77]	0.662
	Pregnant at diagnosis	20	18	0.9	2.32	[0.51 - 16.52]	0.318
Gynecological follow-up	No	64	52	81.2%	1
	Yes	339	288	0.85	1.3	[0.63 - 2.54]	0.455
Fertility counseling (at BC diagnosis)	No	108	81	0.75	1			1
	Yes	284	251	88.4%	2.54	[1.43 - 4.47]	0.001	2.47	[ 1.39 - 4.37 ]	0.002
Contraception counseling	No	136	107	78.7%	1
	Yes	267	233	87.3%	1.86	[1.07 - 3.2]	0.026
Quality of contraception counseling	Not satisfied	45	36	0.8	1
	Satisfied	358	304	84.9%	1.41	[0.61 - 2.98]	0.394
Fertility preservation	No	270	225	83.3%	1
	Yes	133	115	86.5%	1.28	[0.72 - 2.36]	0.416
Chemotherapy	No	79	69	87.3%	1
	Yes	324	271	83.6%	0.74	[0.34 - 1.47]	0.418
Radiotherapy	No	64	52	81.2%	1
	Yes	339	288	0.85	1.3	[0.63 - 2.54]	0.455
AntiHER2 therapy	No	310	254	81.9%	1			1
	Yes	93	86	92.5%	2.71	[1.27 - 6.72]	0.018	2.46	[ 1.14 - 6.16 ]	0.034
Endocrine therapy	No	140	115	82.1%	1
	Yes	263	225	85.6%	1.29	[0.73 - 2.23]	0.37

### Sheet: Table2_contraceptive_methods_in
Variable	Class	All	Cases	Controls	p
n=		1074	358	716
Current contraception (type)					<0.001
Hormonal	Hormonal IUS	122 (11.4)	9 (2.5)	113 (15.8)
	Combined oral contraceptive	116 (10.8)	3 (0.8)	113 (15.8)
	minipill	77 (7.2)	2 (0.6)	75 (10.5)
	Implant	20 (1.9)	1 (0.3)	19 (2.7)
	Vaginal ring	15 (1.4)	0 (0.0)	15 (2.1)
	Macroprogestin pill	13 (1.2)	1 (0.3)	12 (1.7)
	Other hormonal contraception	8 (0.7)	0 (0.0)	8 (1.1)
	Patch	1 (0.1)	0 (0.0)	1 (0.1)
	Unknown pill	7 (0.7)	0 (0.0)	7 (1.0)
Non-hormonal	Copper IUD	392 (36.5)	213 (59.5)	179 (25.0)
	Male condom	196 (18.2)	78 (21.8)	118 (16.5)
	Natural method	42 (3.9)	16 (4.5)	26 (3.6)
	Other	22 (2.0)	14 (3.9)	8 (1.1)
	Including spermicide	1 (0.1)	0 (0.0)	1 (0.1)
	Including female condom	1 (0.1)	1 (0.3)	0 (0.0)
Definitive	Definitive contraception	51 (4.7)	21 (5.9)	30 (4.2)
	Tubal ligation	23 (2.1)	12 (3.4)	11 (1.5)
	Vasectomy	17 (1.6)	4 (1.1)	13 (1.8)
	Essure*	11 (1.0)	5 (1.4)	6 (0.8)
Current contraception (by tier)	Tier I	585 (54.5)	244 (68.2)	341 (47.6)	<0.001
	Tier II	229 (21.3)	6 (1.7)	223 (31.1)
	Tier III/IV	260 (24.2)	108 (30.2)	152 (21.2)
Current contraception	Hormonal contraception	369 (36.7)	15 (4.4)	354 (53.2)	<0.001
	Non-hormonal contraception	637 (63.3)	325 (95.6)	312 (46.8)
Definitive contraception	Definitive	51 (4.7)	21 (5.9)	30 (4.2)	0.287
	Reversible	1023 (95.3)	337 (94.1)	686 (95.8)

### Sheet: TableS2_emergency_contracept
Variable	Class	All	Cases	Controls	p
n=		1278	431	847
Knowledge of emergency contraception	No	13 (1.0)	5 (1.2)	8 (0.9)	0.946
	Yes	1265 (99.0)	426 (98.8)	839 (99.1)
Emergency contraception history	No	661 (51.7)	250 (58.0)	411 (48.5)	0.002
	Yes	617 (48.3)	181 (42.0)	436 (51.5)
Type of emergency contraception	Emergency pill	615	181	434
	IUD	4	2	2
	Not known	2	0	2
Emergency contraception use since BC diagnosis	No		162 (89.5)
	Yes		19 (10.5)
Type of emergency contraception since BC diagnosis	Emergency pill		16
Knowledge of IUD use for emergency contraception	No or not known	1146 (89.7)	400 (92.8)	746 (88.1)	0.011
	Yes	132 (10.3)	31 (7.2)	101 (11.9)
Believes hormonal emergency contraception contraindicated in case of BC	No		93 (21.6)
	Not known		174 (40.4)
	Yes		164 (38.1)

### Sheet: Table3_study_summary
Author and study	Year of inclusion	Country	Design	Total number patients	Patients	Age inclusion criteria	Median age	Number of BC patients	Controls	Source of controls	Frequency of contraceptive counseling	Prevalence of contraception in women at risk of unintentional pregnancy	Factors associated with the prevalence of contraception
Quinn et al., (2014) Contraception	2010	USA	Written or online survey	476	Non-gynecological cancer	< 40 years old at diagnosis	31.1	86	51 277	General population estimation via the 2006–2010 National Survey for Family Growth	0.667	Unintended pregnancy risk: 21%	Lower use of tiers I-II: Increasing age: 1.07 per year; 95% CI [1.02–1.12]; p = 0.006 Previous BC history: OR 2.14; 95% CI [1.10–4.17]; p = 0.025
Maslow et al., (2014) Contraception	2011-2012	USA	Online survey	107	Within 5 years of a cancer diagnosis	18 to 45 years old at study inclusion		56			0.65	0.57	Higher use of tiers I-II: Contraceptive counseling: OR 6.92; 95% CI [1.14-42.11]; p = 0.036 Non-BC diagnosis: OR 3.60; 95% CI [1.03–12.64]; p=0.046
Dominick et al., (2015) Obstetrics & Gynecology	2011-2013	USA	Annual online or telephone survey	295	Cancer survivors	18 to 44 years old at study inclusion	31.6	91			0.56	84%*	Higher use of tiers I-II: Family planning consultation < 1 year: RR 1; 95% CI [1.1–1.5]; p<0.01 Lower use of tiers I-II: ≥ 31 years old: RR 0.62; 95% CI [0.5-0.8]; p<0.01 < 2 years since cancer diagnosis: RR 0.66; 95% CI [0.5-0.9]; p<0.01 BC diagnosis: RR 0.45; 95% CI [0.3-0.7]; p<0.01
Hadnott et al., (2019) Fertility and Sterility	2015-2017	USA	Online survey	483	Cancer survivors	18 to 40 years old at study inclusion	34	113			0.31	0.84	Lower use of contraception: Chemotherapy: PR 1.7; 95% CI [1.1–2.7] History of infertility: PR .; 95% CI [1.9–4.3] Perceived infertility: PR 4.0, 95% CI [2.5–7.4]
Mody et al., (2019) J Cancer Surviv	2014-2015	USA	Online survey	150	History of BC within 5 years	18 to 50 years old at study inclusion	37.3	150			0.61	0.83	NA
Our study (2021)	2018-2019	France	Online survey	517	BC survivors	18 to 43 years old at study inclusion	37.1	517	1034	Controls from the research network matched for age and parity	0.663	78.9%	Higher use of contraception: Younger age: OR 0.9 ; 95% CI [0.85-0.98]; p = 0.011 Information at BC diagnosis about chemotherapy-induced ovary damage: OR 2.47; 95% CI [1.39-4.37]; p = 0.002 Contraception information at BC diagnosis: OR 1.86; 95% CI [1.07-3.2]; p = 0.026 Anti-HER2 treatment: OR 2.46; 95% CI [1.39-6.16]; p = 0.018
*	Excluding noncontraceptive surgical sterility, pregnancy or postpartum, pregnancy attempt, not sexually active:
